# Mapping disease regulatory circuits at cell-type resolution from single-cell multiomics data

**DOI:** 10.1101/2022.12.06.22282077

**Authors:** Xi Chen, Yuan Wang, Antonio Cappuccio, Wan-Sze Cheng, Frederique Ruf Zamojski, Venugopalan D. Nair, Clare M. Miller, Aliza B. Rubenstein, German Nudelman, Alicja Tadych, Chandra L. Theesfeld, Alexandria Vornholt, Mary-Catherine George, Felicia Ruffin, Michael Dagher, Daniel G. Chawla, Alessandra Soares-Schanoski, Rachel R. Spurbeck, Lishomwa C. Ndhlovu, Robert Sebra, Steven H. Kleinstein, Andrew G. Letizia, Irene Ramos, Vance G. Fowler, Christopher W. Woods, Elena Zaslavsky, Olga G. Troyanskaya, Stuart C. Sealfon

## Abstract

Resolving chromatin remodeling-linked gene expression changes at cell type resolution is important for understanding disease states. We describe MAGICAL, a hierarchical Bayesian approach that leverages paired scRNA-seq and scATAC-seq data from different conditions to map disease-associated transcription factors, chromatin sites, and genes as regulatory circuits. By simultaneously modeling signal variation across cells and conditions in both omics data types, MAGICAL achieved high accuracy on circuit inference. We applied MAGICAL to study *Staphylococcus aureus* sepsis from peripheral blood mononuclear single-cell data that we generated from infected subjects with bloodstream infection and from uninfected controls. MAGICAL identified sepsis-associated regulatory circuits predominantly in CD14 monocytes, known to be activated by bacterial sepsis. We addressed the challenging problem of distinguishing host regulatory circuit responses to methicillin-resistant-(MRSA) and methicillin-susceptible *Staphylococcus aureus* (MSSA) infections. While differential expression analysis failed to show predictive value, MAGICAL identified epigenetic circuit biomarkers that distinguished MRSA from MSSA.
