## Supplemental Table 2 for "Mapping disease regulatory circuits at cell-type resolution from single-cell multiomics data"

### Sheet: Table S2
Table S2. COVID-19 patient and control samples.
Aliquot_ID	Sex	Age	Condition	scATACseq
1855-T49	M	<35	Infection-Mild symptoms	PASS
2266-T32	M	<35	Infection-Mild symptoms	PASS
2528-T42	M	<35	Infection-Mild symptoms	PASS
2557-T32	M	<35	Infection-Mild symptoms	PASS
2624-T32	M	<35	Infection-Mild symptoms	PASS
2654-T35	M	<35	Infection-Mild symptoms	PASS
2773-T00	M	<35	Control	PASS
2800-T00	M	<35	Control	PASS
3000-T00	M	<35	Control	PASS
