## Supplemental Table 3 for "Mapping disease regulatory circuits at cell-type resolution from single-cell multiomics data"

### Sheet: Table S3
Table S3. COVID-19 PBMC scATACseq quality cell QC information.
Aliquot_ID	min TSS enrichment	max NucolumeRatio	minFrags	maxFrags	All cells passing QC	CD8 TEM	CD14 Mono	CD16 Mono	NK	B naive	CD4 TCM	CD4 Naive	CD8 Naive	cDC2	pDC	MAIT	Plasmablast
1855-T49	10	2	3000	30000	3443	498	136	47	1158	40	697	455	164	5	1	240	2
2266-T32	10	2	3000	30000	4161	759	998	119	136	163	685	560	110	2	15	356	258
2528-T42	10	2	3000	30000	1836	852	68	33	247	41	310	136	32	18	1	97	1
2557-T32	10	2	3000	30000	2429	475	566	38	519	62	333	153	96	64	18	85	20
2624-T32	10	2	3000	30000	2295	341	133	103	687	29	376	209	187	3	6	215	6
2654-T35	10	2	3000	30000	1672	140	400	201	417	16	278	101	44	17	2	50	6
2773-T00	10	2	3000	30000	1459	130	320	27	97	21	332	274	119	31	0	108	0
2800-T00	10	2	3000	30000	2371	277	357	115	338	117	565	354	116	38	3	91	0
3000-T00	10	2	3000	30000	5295	2174	849	246	789	109	534	345	116	38	15	76	4
