## Supplemental Table 6 for "Mapping disease regulatory circuits at cell-type resolution from single-cell multiomics data"

### Sheet: Table S6
Table S6. S.aureus infected and control PBMC samples.
Aliquot_ID	Gender	Age	Condition	scRNAseq	scATACseq
AS08-09890	M	<35	Control	PASS	FAIL
AS09-13278	M	<35	Control	PASS	PASS
AS10-21035	M	<35	Control	PASS	FAIL
AS11-07049	M	<35	Control	PASS	FAIL
AS11-07881	M	<35	Control	PASS	FAIL
AS11-12162	M	35-65	Control	PASS	FAIL
AS11-18755	M	35-65	Control	PASS	PASS
AS13-08590	M	35-65	Control	FAIL	PASS
AS13-13951	M	<35	Control	PASS	FAIL
AS14-00902	M	35-65	Control	PASS	FAIL
AS14-03700	M	35-65	Control	PASS	PASS
AS17-00144	M	35-65	Control	PASS	PASS
AS17-02129	M	35-65	Control	PASS	FAIL
AS18-00669	M	<35	Control	PASS	FAIL
BMI0037-M03_2	F	<35	Control	PASS	FAIL
BMI0040-M03_2	M	<35	Control	PASS	FAIL
BMI0093-M03_2	F	35-65	Control	PASS	PASS
BMI0094-M03_2	M	<35	Control	PASS	PASS
BMI0095-M03_2	M	35-65	Control	PASS	PASS
BMI0099-M03_2	F	35-65	Control	PASS	PASS
BMI0101-M03_2	M	<35	Control	PASS	PASS
BMI0102-M03_2	M	<35	Control	PASS	FAIL
BWJ0023-M03_2	F	<35	Control	PASS	PASS
DU19-01S0003453	F	<35	MSSA	PASS	PASS
DU19-01S0003462	F	<35	MSSA	PASS	PASS
DU19-01S0003464	F	35-65	MSSA	PASS	PASS
DU19-01S0003466	M	<35	MSSA	PASS	PASS
DU19-01S0003482	M	35-65	MSSA	PASS	PASS
DU19-01S0003492	M	35-65	MSSA	PASS	PASS
DU19-01S0003507	F	35-65	MSSA	PASS	PASS
DU19-01S0003509	F	35-65	MSSA	PASS	PASS
DU19-01S0003515	M	35-65	MSSA	PASS	PASS
DU19-01S0003527	F	35-65	MSSA	PASS	PASS
DU19-01S0003542	M	35-65	MRSA	PASS	PASS
DU19-01S0003549	F	>65	MRSA	PASS	PASS
DU19-01S0003978	F	<35	MRSA	PASS	PASS
DU19-01S0003987	F	35-65	MRSA	PASS	PASS
DU19-01S0003989	F	<35	MRSA	PASS	PASS
DU19-01S0003992	M	>65	MRSA	PASS	PASS
DU19-01S0003994	M	35-65	MRSA	PASS	PASS
DU19-01S0004011	F	35-65	MRSA	PASS	PASS
DU19-01S0004013	F	35-65	MRSA	PASS	PASS
DU19-01S0004015	M	>65	MRSA	PASS	PASS
DU19-01S0004017	M	>65	MSSA	PASS	PASS
