## Supplemental Table 7 for "Mapping disease regulatory circuits at cell-type resolution from single-cell multiomics data"

### Sheet: Table S7
Table S7. S.aureus PBMC scRNAseq quality cell QC information
Aliquot_ID	max mitochondrial content	minReads	maxReads	All cells passing QC	B.memory	B.naive	CD14.Mono	CD16.Mono	CD4.Naive	CD4.TCM	CD4.TEM	CD8.CTL	CD8.Naive	CD8.TEM	cDC1	cDC2	MAIT	NK	NK_CD56bright	pDC	Plasmablast	Platelet	Treg
AS08-09890	0.1	400	5000	4528	89	755	930	147	783	259	17	440	222	33	4	30	47	554	16	5	3	185	9
AS09-13278	0.1	400	5000	10200	463	659	2509	364	1953	1224	266	310	586	437	3	99	216	622	178	60	36	42	173
AS10-21035	0.1	400	5000	7121	197	212	1151	198	921	683	145	941	690	282	12	81	425	898	62	52	36	52	83
AS11-07049	0.1	400	5000	7412	138	340	874	118	1719	693	139	1426	795	322	1	49	252	289	33	24	10	89	101
AS11-07881	0.1	400	5000	5706	281	204	1854	80	756	379	31	995	365	102	4	53	36	394	26	15	25	67	39
AS11-12162	0.1	400	5000	5229	167	171	646	31	1539	432	49	1205	414	148	0	7	21	263	5	9	4	71	47
AS11-18755	0.1	400	5000	9485	197	776	1412	375	503	1208	692	1755	159	817	12	193	620	529	91	20	0	79	47
AS13-13951	0.1	400	5000	11228	774	858	2161	120	2202	1916	336	449	671	455	8	74	296	551	115	27	44	93	78
AS14-00902	0.1	400	5000	3434	54	168	759	199	552	521	9	125	275	38	1	39	11	594	21	11	5	41	11
AS14-03700	0.1	400	5000	7185	216	255	2124	261	907	630	190	540	460	401	10	81	134	727	54	24	16	42	113
AS17-00144	0.1	400	5000	8302	86	181	2241	244	1354	823	73	1941	333	258	2	85	83	356	19	55	1	53	114
AS17-02129	0.1	400	5000	6040	136	285	1350	244	192	927	163	596	253	174	28	194	34	666	42	51	34	478	193
AS18-00669	0.1	400	5000	5481	213	305	922	84	1458	430	37	778	530	127	7	106	65	297	28	9	9	54	22
BMI0037-M03	0.1	400	5000	7802	382	288	1642	323	1333	870	109	332	684	234	39	428	250	399	130	217	16	3	123
BMI0040-M03	0.1	400	5000	6003	98	427	2181	340	220	580	141	170	28	117	29	335	114	1056	40	59	11	2	55
BMI0093-M03	0.1	400	5000	6577	191	1100	1732	454	738	317	169	591	446	176	27	148	27	194	80	11	5	80	91
BMI0094-M03	0.1	400	5000	5332	217	172	1489	135	798	457	56	584	420	171	19	227	75	342	55	53	4	0	58
BMI0095-M03	0.1	400	5000	5186	323	183	964	207	258	602	99	792	129	472	7	170	126	643	72	27	11	0	101
BMI0099-M03	0.1	400	5000	8919	383	1087	1187	150	1036	1419	230	767	382	348	17	194	244	1141	132	49	12	19	122
BMI0101-M03	0.1	400	5000	7126	66	136	1378	388	725	658	191	1899	232	298	15	267	296	391	43	28	2	1	112
BMI0102-M03	0.1	400	5000	2716	52	73	1392	172	126	241	37	45	24	20	39	134	53	166	29	27	23	3	60
BWJ0023-M03	0.1	400	5000	13492	362	514	2130	658	2704	1641	213	1081	1306	293	19	149	468	1376	246	167	16	18	131
DU19-01S0003453	0.1	400	5000	1771	32	20	670	12	472	221	10	15	129	28	0	6	38	29	5	3	6	59	16
DU19-01S0003462	0.1	400	5000	1458	21	89	497	23	416	120	12	7	153	13	0	1	12	44	6	4	6	12	22
DU19-01S0003464	0.1	400	5000	1812	24	50	648	27	184	362	46	144	1	141	0	14	6	119	13	2	4	20	7
DU19-01S0003466	0.1	400	5000	2029	12	129	209	56	391	345	50	149	102	67	7	19	67	335	13	5	46	16	11
DU19-01S0003482	0.1	400	5000	30939	220	205	11164	1978	2300	4968	220	4291	282	708	4	519	574	2407	306	206	76	61	450
DU19-01S0003492	0.1	400	5000	4234	154	283	785	760	486	674	54	259	57	152	1	12	17	199	22	3	79	156	81
DU19-01S0003507	0.1	400	5000	5852	91	370	1561	587	1079	1152	25	79	117	87	1	28	5	301	18	7	37	80	227
DU19-01S0003509	0.1	400	5000	5482	33	702	575	320	405	2145	130	49	205	431	5	55	41	153	69	17	5	66	76
DU19-01S0003515	0.1	400	5000	5301	90	358	1756	620	758	688	47	12	234	28	3	59	27	359	50	6	35	121	50
DU19-01S0003527	0.1	400	5000	7167	56	73	1616	825	1165	1245	163	218	164	221	0	33	465	397	147	11	114	122	132
DU19-01S0003542	0.1	400	5000	2351	16	193	580	228	385	569	3	40	106	12	0	33	6	64	2	3	6	47	58
DU19-01S0003549	0.1	400	5000	2992	24	19	616	109	441	597	15	563	55	195	0	46	22	189	5	20	4	26	46
DU19-01S0003978	0.1	400	5000	4125	5	21	831	54	458	1308	73	396	156	305	1	27	15	284	36	16	1	39	99
DU19-01S0003987	0.1	400	5000	888	15	92	213	49	147	234	11	54	13	26	0	1	5	9	4	0	3	1	11
DU19-01S0003989	0.1	400	5000	3416	92	159	348	39	890	770	45	270	344	128	0	9	153	87	8	10	19	16	29
DU19-01S0003992	0.1	400	5000	2632	15	27	1110	90	221	325	36	373	75	219	0	9	33	69	7	1	8	3	11
DU19-01S0003994	0.1	400	5000	2717	42	212	497	35	1059	559	11	58	20	59	0	21	18	51	4	9	34	4	24
DU19-01S0004011	0.1	400	5000	25631	393	664	4718	362	4335	5351	1134	1694	1456	1448	7	552	2337	420	247	114	22	93	284
DU19-01S0004013	0.1	400	5000	4191	68	63	894	119	428	606	88	714	280	392	3	33	149	219	21	17	6	52	39
DU19-01S0004015	0.1	400	5000	5060	10	2	1829	467	47	1799	31	98	32	102	1	57	9	298	10	17	6	53	192
DU19-01S0004017	0.1	400	5000	1648	12	39	466	31	390	319	6	90	7	17	0	5	19	188	7	0	3	28	21
