## Supplemental Table 8 for "Mapping disease regulatory circuits at cell-type resolution from single-cell multiomics data"

### Sheet: Table S8
Table S8. S.aureus PBMC scATACseq quality cell QC information
Aliquot_ID	min TSS enrichment	max NucolumeRatio	minFrags	maxFrags	All cells passing QC	B memory	B naive	CD14 Mono	CD16 Mono	CD4 Naive	CD4 TCM	CD8 Naive	CD8 TEM	cDC2	MAIT	NK	NK_CD56bright	Platelet
BMI0093	12	2	3000	30000	1922	11	192	624	198	206	175	6	343	24	10	116	17	0
BMI0094	12	2	3000	30000	1537	13	83	244	59	292	134	22	368	36	14	252	20	0
BMI0095	12	2	3000	30000	2161	40	97	239	106	131	305	38	607	33	33	515	17	0
BMI0099	12	2	3000	30000	4283	165	338	418	97	308	449	302	655	90	155	1241	65	0
BMI0101	12	2	3000	30000	2155	4	6	975	328	44	169	16	358	111	54	85	5	0
BWJ0023	12	2	3000	30000	5312	70	236	266	486	1278	726	140	768	515	84	635	108	0
AS09-13278	12	2	3000	30000	662	15	78	126	10	196	98	1	71	11	5	46	2	3
AS11-18755	12	2	3000	30000	1052	7	85	111	25	171	195	5	313	19	54	56	5	6
AS13-08590	12	2	3000	30000	393	2	37	14	2	37	68	3	68	3	7	148	1	3
AS14-03700	12	2	3000	30000	473	3	64	58	9	132	72	1	72	8	11	37	4	2
AS17-00144	12	2	3000	30000	916	5	24	377	43	89	60	4	187	47	11	54	5	10
DU19-01S0003542	12	2	3000	30000	2049	34	96	394	117	320	621	22	248	26	22	90	0	59
DU19-01S0003549	12	2	3000	30000	3475	16	39	231	113	299	612	76	1780	9	29	262	5	4
DU19-01S0003978	12	2	3000	30000	3399	12	3	513	51	444	1085	106	845	14	19	290	14	3
DU19-01S0003987	12	2	3000	30000	586	3	21	252	63	83	85	1	70	3	1	3	1	0
DU19-01S0003989	12	2	3000	30000	2050	42	150	334	33	352	392	40	586	3	90	21	6	1
DU19-01S0003992	12	2	3000	30000	1110	2	16	282	6	306	66	1	389	0	6	35	1	0
DU19-01S0003994	12	2	3000	30000	599	2	28	84	12	213	169	1	75	2	4	9	0	0
DU19-01S0004011	12	2	3000	30000	3780	70	46	320	38	1182	635	405	473	48	490	57	16	0
DU19-01S0004013	12	2	3000	30000	799	5	24	80	19	121	117	9	308	7	35	69	0	5
DU19-01S0004015	12	2	3000	30000	1389	1	4	289	122	50	619	23	59	8	4	145	4	61
DU19-01S0003453	12	2	3000	30000	1852	14	45	1287	78	83	69	16	87	15	58	78	7	15
DU19-01S0003462	12	2	3000	30000	2910	40	41	1528	160	561	305	43	67	7	67	79	2	10
DU19-01S0003464	12	2	3000	30000	5087	99	88	1297	75	573	784	169	1382	8	93	493	16	10
DU19-01S0003466	12	2	3000	30000	5057	304	168	620	133	658	717	319	748	38	262	1039	26	25
DU19-01S0003482	12	2	3000	30000	2496	15	13	343	92	514	620	105	173	9	58	544	9	1
DU19-01S0003492	12	2	3000	30000	1784	46	48	168	754	191	240	12	223	2	14	83	3	0
DU19-01S0003507	12	2	3000	30000	1632	6	52	440	245	179	420	11	99	4	2	156	1	17
DU19-01S0003509	12	2	3000	30000	4599	41	575	230	253	420	2388	99	250	14	33	260	31	5
DU19-01S0003515	12	2	3000	30000	1850	54	69	53	448	194	472	47	44	4	41	369	36	19
DU19-01S0003527	12	2	3000	30000	2420	22	9	416	766	151	297	26	221	11	244	217	18	22
DU19-01S0004017	12	2	3000	30000	385	0	6	80	19	60	53	2	104	1	4	55	0	1
