## Supplemental Table 13 for "Mapping disease regulatory circuits at cell-type resolution from single-cell multiomics data"

### Sheet: Table S13
Table S13. Circuit genes for S.aureus infection prediction
Prediction	Cell type	Circuit Genes	Discovery AUC	Selected
S.aureus infection	CD14 Mono	SERTAD1	0.982684	Yes
S.aureus infection	CD14 Mono	PIM1	0.963203	Yes
S.aureus infection	CD16 Mono	PIM1	0.963203	Yes
S.aureus infection	CD14 Mono	LUC7L3	0.959957	Yes
S.aureus infection	CD14 Mono	LDHA	0.95671	Yes
S.aureus infection	CD4 TCM	TUBB4B	0.945887	Yes
S.aureus infection	CD14 Mono	TUBB4B	0.945887	Yes
S.aureus infection	CD14 Mono	ID1	0.943723	Yes
S.aureus infection	CD4 TCM	SOCS1	0.942641	Yes
S.aureus infection	CD14 Mono	GADD45B	0.937229	Yes
S.aureus infection	CD14 Mono	RBM6	0.937229	Yes
S.aureus infection	CD14 Mono	AKIRIN2	0.935065	Yes
S.aureus infection	CD4 TCM	STMN3	0.933983	Yes
S.aureus infection	CD14 Mono	MAFB	0.930736	Yes
S.aureus infection	CD14 Mono	UBE2J1	0.926407	Yes
S.aureus infection	CD4 TCM	TUBA1A	0.919913	Yes
S.aureus infection	CD8 TEM	JUN	0.918831	Yes
S.aureus infection	CD14 Mono	JUN	0.918831	Yes
S.aureus infection	CD8 TEM	TSC22D4	0.909091	Yes
S.aureus infection	CD4 TCM	HSPA5	0.898268	Yes
S.aureus infection	CD4 Naive	PNISR	0.897186	Yes
S.aureus infection	CD4 TCM	PNISR	0.897186	Yes
S.aureus infection	CD14 Mono	FCGR1A	0.893939	Yes
S.aureus infection	CD14 Mono	UBALD2	0.892857	Yes
S.aureus infection	CD4 TCM	UBE2S	0.887446	Yes
S.aureus infection	CD14 Mono	CD300E	0.876623	Yes
S.aureus infection	CD14 Mono	HLA-DMB	0.876623	Yes
S.aureus infection	CD14 Mono	AKNA	0.874459	Yes
S.aureus infection	CD16 Mono	AKNA	0.874459	Yes
S.aureus infection	CD4 TCM	PPP1R15A	0.871212	Yes
S.aureus infection	NK	IFRD1	0.87013	Yes
S.aureus infection	CD4 Naive	TTC14	0.867965	Yes
S.aureus infection	CD14 Mono	RBBP4	0.866883	Yes
S.aureus infection	CD14 Mono	CCR1	0.863636	Yes
S.aureus infection	CD16 Mono	CCR1	0.863636	Yes
S.aureus infection	CD14 Mono	HSPA1A	0.861472	Yes
S.aureus infection	CD14 Mono	SIPA1	0.854978	Yes
S.aureus infection	CD16 Mono	SIPA1	0.854978	Yes
S.aureus infection	CD14 Mono	CIITA	0.852814	Yes
S.aureus infection	CD14 Mono	PLK3	0.850649	Yes
S.aureus infection	CD14 Mono	BHLHE40	0.848485	Yes
S.aureus infection	CD14 Mono	KCNK6	0.845238	Yes
S.aureus infection	CD8 TEM	ATF4	0.841991	Yes
S.aureus infection	NK	ATF4	0.841991	Yes
S.aureus infection	CD4 Naive	FOSB	0.841991	Yes
S.aureus infection	CD4 TCM	FOSB	0.841991	Yes
S.aureus infection	CD8 TEM	FOSB	0.841991	Yes
S.aureus infection	CD14 Mono	MIDN	0.841991	Yes
S.aureus infection	CD14 Mono	CTSA	0.840909	Yes
S.aureus infection	CD14 Mono	IL10RA	0.838745	Yes
S.aureus infection	CD14 Mono	S100A8	0.838745	Yes
S.aureus infection	CD4 Naive	TNFAIP8	0.838745	Yes
S.aureus infection	CD4 TCM	TNFAIP8	0.838745	Yes
S.aureus infection	CD14 Mono	AGFG1	0.837662	Yes
S.aureus infection	CD14 Mono	ANAPC5	0.837662	Yes
S.aureus infection	CD14 Mono	PRPF8	0.835498	Yes
S.aureus infection	CD14 Mono	MAP3K8	0.834416	Yes
S.aureus infection	NK	MAP3K8	0.834416	Yes
S.aureus infection	CD4 Naive	CD69	0.833333	Yes
S.aureus infection	CD4 TCM	CD69	0.833333	Yes
S.aureus infection	NK	CD69	0.833333	Yes
S.aureus infection	CD14 Mono	ANKRD13D	0.832251	Yes
S.aureus infection	CD14 Mono	S100A9	0.832251	Yes
S.aureus infection	CD14 Mono	CDKN2D	0.829004	Yes
S.aureus infection	CD14 Mono	NUP50	0.829004	Yes
S.aureus infection	CD14 Mono	ZBTB43	0.827922	Yes
S.aureus infection	CD14 Mono	TPM3	0.82684	Yes
S.aureus infection	CD4 Naive	GIMAP7	0.825758	Yes
S.aureus infection	CD4 TCM	GIMAP7	0.825758	Yes
S.aureus infection	NK	GIMAP7	0.825758	Yes
S.aureus infection	CD4 TCM	EIF1	0.819264	Yes
S.aureus infection	CD14 Mono	ID2	0.819264	Yes
S.aureus infection	NK	IER5	0.819264	Yes
S.aureus infection	CD14 Mono	TLE3	0.819264	Yes
S.aureus infection	CD14 Mono	SLC31A2	0.818182	Yes
S.aureus infection	NK	PDE4D	0.813853	Yes
S.aureus infection	CD14 Mono	CCDC88B	0.812771	Yes
S.aureus infection	CD14 Mono	RNF7	0.811688	Yes
S.aureus infection	CD8 TEM	ADGRG1	0.810606	Yes
S.aureus infection	CD14 Mono	LGALS1	0.810606	Yes
S.aureus infection	NK	LGALS1	0.810606	Yes
S.aureus infection	CD14 Mono	ARF6	0.807359	Yes
S.aureus infection	CD14 Mono	KLF6	0.807359	Yes
S.aureus infection	NK	HDDC2	0.805195	Yes
S.aureus infection	NK	KLRF1	0.805195	Yes
S.aureus infection	CD14 Mono	RBP7	0.805195	Yes
S.aureus infection	CD4 TCM	SBDS	0.804113	Yes
S.aureus infection	CD14 Mono	TNRC6B	0.800866	Yes
S.aureus infection	NK	TNRC6B	0.800866	Yes
S.aureus infection	CD14 Mono	ARHGEF2	0.796537	Yes
S.aureus infection	CD4 TCM	JUND	0.794372	Yes
S.aureus infection	CD8 TEM	JUND	0.794372	Yes
S.aureus infection	CD14 Mono	ACSL1	0.792208	Yes
S.aureus infection	CD14 Mono	SH3BGRL3	0.792208	Yes
S.aureus infection	NK	EIF4G2	0.787879	Yes
S.aureus infection	NK	CCDC59	0.786797	Yes
S.aureus infection	CD14 Mono	SPN	0.786797	Yes
S.aureus infection	NK	CCNH	0.781385	Yes
S.aureus infection	NK	CD44	0.770563	Yes
S.aureus infection	CD16 Mono	CSNK1G2	0.770563	Yes
S.aureus infection	NK	IFNG	0.770563	Yes
S.aureus infection	CD4 Naive	EVL	0.769481	Yes
S.aureus infection	CD4 TCM	MCL1	0.767316	Yes
S.aureus infection	NK	MCL1	0.767316	Yes
S.aureus infection	CD14 Mono	MARK2	0.766234	Yes
S.aureus infection	CD16 Mono	APOBEC3G	0.765152	Yes
S.aureus infection	CD14 Mono	S100A12	0.765152	Yes
S.aureus infection	CD14 Mono	IRF5	0.764069	Yes
S.aureus infection	CD4 Naive	GIMAP4	0.75974	Yes
S.aureus infection	CD4 TCM	GIMAP4	0.75974	Yes
S.aureus infection	CD14 Mono	ARHGAP9	0.754329	Yes
S.aureus infection	CD14 Mono	ARID1A	0.754329	Yes
S.aureus infection	CD4 TCM	DNAJA1	0.754329	Yes
S.aureus infection	NK	DNAJA1	0.754329	Yes
S.aureus infection	CD14 Mono	STK11	0.754329	Yes
S.aureus infection	CD14 Mono	PLEKHO1	0.751082	Yes
S.aureus infection	CD8 TEM	DNAJB6	0.748918	Yes
S.aureus infection	CD14 Mono	TMEM154	0.748918	Yes
S.aureus infection	CD14 Mono	RIN3	0.747835	Yes
S.aureus infection	CD14 Mono	GRK2	0.745671	Yes
S.aureus infection	CD4 Naive	C1orf56	0.743506	Yes
S.aureus infection	CD4 TCM	HSP90AA1	0.74026	Yes
S.aureus infection	NK	HIPK1	0.739177	Yes
S.aureus infection	NK	IRF1	0.738095	Yes
S.aureus infection	CD14 Mono	TNFAIP2	0.737013	Yes
S.aureus infection	CD4 TCM	TNFAIP3	0.737013	Yes
S.aureus infection	NK	AMD1	0.735931	Yes
S.aureus infection	CD14 Mono	ZFP36L2	0.735931	Yes
S.aureus infection	CD14 Mono	HSPA8	0.734848	Yes
S.aureus infection	CD14 Mono	PLEK	0.729437	Yes
S.aureus infection	CD8 TEM	RNMT	0.729437	Yes
S.aureus infection	CD4 TCM	ARID5A	0.725108	Yes
S.aureus infection	CD14 Mono	MKNK2	0.722944	Yes
S.aureus infection	NK	TRA2B	0.719697	Yes
S.aureus infection	CD14 Mono	TIMP2	0.718615	Yes
S.aureus infection	CD14 Mono	RSRP1	0.71645	Yes
S.aureus infection	CD14 Mono	PGAM1	0.713203	Yes
S.aureus infection	NK	SRGN	0.70671	Yes
S.aureus infection	CD14 Mono	CSF3R	0.703463	Yes
S.aureus infection	NK	TSC22D3	0.699134	No
S.aureus infection	CD4 Naive	HSP90AB1	0.698052	No
S.aureus infection	CD4 TCM	HSP90AB1	0.698052	No
S.aureus infection	CD8 TEM	HSP90AB1	0.698052	No
S.aureus infection	NK	HSP90AB1	0.698052	No
S.aureus infection	CD4 Naive	UCP2	0.69697	No
S.aureus infection	CD14 Mono	SP1	0.693723	No
S.aureus infection	CD14 Mono	TNFRSF1B	0.687229	No
S.aureus infection	CD16 Mono	TNFRSF1B	0.687229	No
S.aureus infection	CD4 TCM	IER2	0.686147	No
S.aureus infection	CD8 TEM	IER2	0.686147	No
S.aureus infection	CD4 Naive	FOS	0.6829	No
S.aureus infection	CD4 TCM	FOS	0.6829	No
S.aureus infection	CD8 TEM	FOS	0.6829	No
S.aureus infection	NK	ZNF394	0.680736	No
S.aureus infection	CD14 Mono	S100A10	0.675325	No
S.aureus infection	CD14 Mono	NUDT3	0.674242	No
S.aureus infection	CD14 Mono	AMPD2	0.67316	No
S.aureus infection	CD16 Mono	AMPD2	0.67316	No
S.aureus infection	CD14 Mono	RASSF4	0.660173	No
S.aureus infection	CD8 TEM	RNF125	0.660173	No
S.aureus infection	CD4 Naive	TCF7	0.654762	No
S.aureus infection	CD14 Mono	ARL4C	0.649351	No
S.aureus infection	CD14 Mono	CFL1	0.642857	No
S.aureus infection	CD14 Mono	EFHD2	0.641775	No
S.aureus infection	CD4 TCM	FMNL1	0.638528	No
S.aureus infection	CD4 Naive	CDC42SE1	0.634199	No
S.aureus infection	NK	NR4A2	0.632035	No
S.aureus infection	CD14 Mono	TMEM50A	0.624459	No
S.aureus infection	CD14 Mono	PRAM1	0.619048	No
S.aureus infection	CD14 Mono	CD53	0.613636	No
S.aureus infection	CD14 Mono	ATG16L2	0.608225	No
S.aureus infection	CD16 Mono	EEF1B2	0.607143	No
S.aureus infection	CD14 Mono	NOTCH2	0.603896	No
S.aureus infection	NK	OTULIN	0.591991	No
S.aureus infection	CD4 TCM	PNRC1	0.580087	No
S.aureus infection	CD14 Mono	PABPC4	0.579004	No
S.aureus infection	NK	HMGB2	0.540043	No
S.aureus infection	CD4 Naive	CAP1	0.53355	No
S.aureus infection	NK	TUBA4A	0.53355	No
S.aureus infection	CD8 TEM	BTG1	0.515152	No
S.aureus infection	NK	BTG1	0.515152	No
S.aureus infection	CD4 Naive	ARPC5	0.482684	No
S.aureus infection	NK	BTG2	0.480519	No
