## Supplemental Table 14 for "Mapping disease regulatory circuits at cell-type resolution from single-cell multiomics data"

### Sheet: Table S14
Table 14. Circuit genes for S.aureus antibiotic sensitivity prediction
Prediction	Cell type	Circuit Genes	Discovery AUC	Selected
Antibiotic sensitivity	CD4 TCM	TBCC	0.927273	Yes
Antibiotic sensitivity	CD8 TEM	CALR	0.909091	Yes
Antibiotic sensitivity	CD14 Mono	CALR	0.909091	Yes
Antibiotic sensitivity	CD4 Naive	BRD2	0.881818	Yes
Antibiotic sensitivity	CD4 TCM	BRD2	0.881818	Yes
Antibiotic sensitivity	CD8 TEM	TUBB4B	0.877273	Yes
Antibiotic sensitivity	CD4 TCM	JUND	0.872727	Yes
Antibiotic sensitivity	CD4 TCM	ARID5A	0.854545	Yes
Antibiotic sensitivity	CD4 TCM	SRSF7	0.845455	Yes
Antibiotic sensitivity	CD14 Mono	TUBA1A	0.836364	Yes
Antibiotic sensitivity	CD4 TCM	HNRNPA0	0.836364	Yes
Antibiotic sensitivity	CD14 Mono	IRF1	0.831818	Yes
Antibiotic sensitivity	CD8 TEM	C16orf54	0.822727	Yes
Antibiotic sensitivity	CD4 TCM	CORO7	0.813636	Yes
Antibiotic sensitivity	CD4 TCM	PPP1R15A	0.809091	Yes
Antibiotic sensitivity	CD8 TEM	UBC	0.804545	Yes
Antibiotic sensitivity	CD8 TEM	TGFB1	0.804545	Yes
Antibiotic sensitivity	CD8 TEM	PPP2R5C	0.804545	Yes
Antibiotic sensitivity	CD4 TCM	NR4A2	0.804545	Yes
Antibiotic sensitivity	CD14 Mono	NEU1	0.804545	Yes
Antibiotic sensitivity	CD4 TCM	HNRNPH1	0.804545	Yes
Antibiotic sensitivity	CD8 TEM	TKT	0.795455	Yes
Antibiotic sensitivity	CD4 TCM	SPOCK2	0.790909	Yes
Antibiotic sensitivity	CD8 TEM	SPOCK2	0.790909	Yes
Antibiotic sensitivity	CD8 TEM	PHF1	0.772727	Yes
Antibiotic sensitivity	CD4 TCM	IDS	0.772727	Yes
Antibiotic sensitivity	CD14 Mono	ALDOA	0.768182	Yes
Antibiotic sensitivity	CD8 TEM	TSC22D3	0.759091	Yes
Antibiotic sensitivity	CD8 TEM	SURF4	0.754545	Yes
Antibiotic sensitivity	CD4 TCM	PLK3	0.754545	Yes
Antibiotic sensitivity	CD8 TEM	PLK3	0.754545	Yes
Antibiotic sensitivity	CD4 TCM	KDM6B	0.736364	Yes
Antibiotic sensitivity	CD14 Mono	IER3	0.736364	Yes
Antibiotic sensitivity	CD4 Naive	TNFAIP3	0.709091	Yes
Antibiotic sensitivity	CD8 TEM	SERPINB1	0.704545	Yes
Antibiotic sensitivity	CD8 TEM	MAPKAPK2	0.704545	Yes
Antibiotic sensitivity	CD8 TEM	CDC42SE1	0.7	Yes
Antibiotic sensitivity	CD4 TCM	TUBA4A	0.690909	No
Antibiotic sensitivity	CD4 TCM	PTPRC	0.690909	No
Antibiotic sensitivity	CD14 Mono	LSP1	0.690909	No
Antibiotic sensitivity	CD4 TCM	DUSP2	0.686364	No
Antibiotic sensitivity	CD8 TEM	PITHD1	0.677273	No
Antibiotic sensitivity	CD8 TEM	CCL4	0.677273	No
Antibiotic sensitivity	CD8 TEM	MPG	0.672727	No
Antibiotic sensitivity	CD8 TEM	ODC1	0.668182	No
Antibiotic sensitivity	CD14 Mono	HCAR3	0.663636	No
Antibiotic sensitivity	CD8 TEM	TIMP1	0.654545	No
Antibiotic sensitivity	CD4 TCM	MIDN	0.636364	No
Antibiotic sensitivity	CD14 Mono	TUBA1B	0.631818	No
Antibiotic sensitivity	CD14 Mono	RNPEP	0.627273	No
Antibiotic sensitivity	CD14 Mono	KLF4	0.622727	No
Antibiotic sensitivity	CD8 TEM	PDIA3	0.618182	No
Antibiotic sensitivity	CD8 TEM	CST7	0.613636	No
Antibiotic sensitivity	CD14 Mono	STAT2	0.609091	No
Antibiotic sensitivity	CD14 Mono	NPC2	0.577273	No
Antibiotic sensitivity	CD8 TEM	FCRL6	0.545455	No
Antibiotic sensitivity	CD8 TEM	FGFBP2	0.531818	No
